# Systematic review reveals multiple sexually antagonistic polymorphisms affecting human disease and complex traits

**DOI:** 10.1101/2020.12.16.20248300

**Authors:** Jon Alexander Harper, Tim Janicke, Edward H. Morrow

## Abstract

An evolutionary model for sex differences in disease risk posits that alleles conferring higher risk in one sex may be protective in the other. These sexually antagonistic (SA) alleles are predicted to be maintained at frequencies higher than expected under purifying selection against unconditionally deleterious alleles, but there are apparently no examples in humans. Discipline-specific terminology, rather than a genuine lack of such alleles, could explain this disparity. We undertook a two-stage review of evidence for SA polymorphisms in humans using search terms from (i) evolutionary biology and (ii) biomedicine. While the first stage returned no eligible studies, the second revealed 51 genes with sex-opposite effects, 22 increased disease risk or severity in one sex but protected the other. Those with net positive effects occurred at higher frequencies. None were referred to as SA. Our review reveals significant communication barriers to fields as a result of discipline-specific terminology.
