## Supplementary material for "Systematic review reveals multiple sexually antagonistic polymorphisms affecting human disease and complex traits": Raw data

Index	Study_ID	Authors	Gene	Locus	Response	Trait_class	EAF_study	EAF_1000genomes	Male_d	Male_d_Var	Male_d_SE	Female_d	Female_d_Var	Female_d_SE	z-value	P-value	Genotype_A	Genotype B	Males_N_A	Males_Mean_A	Males_SD_A	Males_N_B	Males_Mean_B	Males_SD_B	Females_N_A	Females_Mean_A	Females_SD_A	Females_N_B	Females_Mean_B	Females_SD_B	Total_N	N_AA	N_AB	N_BB	Allele_age_generations
1	4	Lauritzen et al. 2017	FADS1/2	rs1535	Concentration performance score	Sex-opposite complex traits	0.672	0.678	0.2275	0.0113	0.1065	-0.2394	0.0124	0.1116	3.027	0.002	AA	AG or GG													765	317			28729
2	4	Lauritzen et al. 2017	FADS1/2	rs174448	Reading speed, sentences	Sex-opposite complex traits	0.642	0.596	0.5511	0.0114	0.1069	-0.6074	0.0127	0.1129	7.451	0	AA	AG or GG													765	299			46161
3	4	Lauritzen et al. 2017	ELOVL5	rs2397142	Reading speed, sentences	Sex-opposite complex traits	0.695	0.596	-0.1963	0.0109	0.1042	0.2364	0.012	0.1095	-2.863	0.004	CC	CG or GG													765	338			30324
4	4	Lauritzen et al. 2017		rs174448	Correct sentences, n	Sex-opposite complex traits	0.642	0.596	0.6599	0.0116	0.1077	-0.3451	0.0124	0.1112	6.49	0	AA	AG or GG													765	299			46161
5	8	Wu et al. 2016	OPRM1	rs1799971	Speed-dating success	Sex-opposite complex traits	0.922	0.777	0.4697	0.0518	0.2275	-0.53	0.0816	0.2856	2.738	0.006	AA	AG or GG	108	5.643	1.236684277	24	5.056	1.308027523	111	6.261	1.237939316	14	6.907	1.043922411	257	219	36	2	1882
6	8	Wu et al. 2016	HTR2A	rs6311	Speed-dating success	Sex-opposite complex traits	0.418		-0.4826	0.0393	0.1982	0.4702	0.0386	0.1964	-3.415	0.001	AA	AG or GG	39	5.18	1.127222139	79	5.726	1.133244788	38	6.7	1.106512314	88	6.201	1.041272299	244	77	130	37	20287
7	12	Winkler et al. 2015	SIM1	rs17185536	Waist-hip-ratio (BMI adjusted)	Sex-opposite complex traits	0.76	0.837	-0.0166	0.0001	0.008	0.0264	0	0.0067	-4.117	0	C	T													320485				18264
8	12	Winkler et al. 2015	NMU	rs3805389	Waist-hip-ratio (BMI adjusted)	Sex-opposite complex traits	0.28	0.2	-0.0139	0	0.0067	0.0261	0	0.006	-4.44	0	A	G													320485				3242
9	12	Winkler et al. 2015	GNPNAT1	rs4898764	Waist-hip-ratio (BMI adjusted)	Sex-opposite complex traits	0.53	0.534	0.0208	0	0.0066	-0.0165	0	0.0059	4.202	0	A	G													320485				58564
10	12	Winkler et al. 2015	SGCZ	rs17470444	Waist-hip-ratio (BMI adjusted)	Sex-opposite complex traits	0.71	0.736	0.0345	0.0001	0.0081	-0.0149	0	0.0068	4.678	0	A	G													320485				45723
11	12	Winkler et al. 2015	IQGAP2	rs2069664	Waist-hip-ratio (BMI adjusted)	Sex-opposite complex traits	0.53	0.751	0.0244	0.0001	0.0078	-0.0183	0	0.0067	4.135	0	G	A													320485				11728
12	12	Winkler et al. 2015	SLC2A3	rs741361	Waist-hip-ratio (BMI adjusted)	Sex-opposite complex traits	0.6		0.0272	0.0001	0.0079	-0.0196	0	0.0067	4.533	0	A	G													320485
13	12	Winkler et al. 2015	IRS1	rs2673140	Waist-hip-ratio (BMI adjusted)	Sex-opposite complex traits	0.38	0.229	0.022	0	0.0066	-0.0209	0	0.0059	4.855	0	G	A													320485				49243
14	12	Winkler et al. 2015	TTN	rs2042995	Waist-hip-ratio (BMI adjusted)	Sex-opposite complex traits	0.23	0.478	0.0198	0	0.0066	-0.022	0.0001	0.0078	4.095	0	C	T													320485				66603
15	12	Winkler et al. 2015	RXRA	rs10881574	Waist-hip-ratio (BMI adjusted)	Sex-opposite complex traits	0.07	0.094	0.0268	0.0001	0.008	-0.0191	0	0.0067	4.399	0	C	T													320485				18767
16	12	Winkler et al. 2015	PTPRD	rs7042428	Waist-hip-ratio (BMI adjusted)	Sex-opposite complex traits	0.98	0.971	0.0244	0.0001	0.0071	-0.0166	0	0.0063	4.317	0	A	G													320485				14879
17	12	Winkler et al. 2015	CECR2	rs17809093	Waist-hip-ratio (BMI adjusted)	Sex-opposite complex traits	0.04	0.06	0.0294	0.0001	0.0091	-0.024	0.0001	0.0077	4.476	0	G	C													320485				9315
18	17	Schneider et al. 2015	CHRNA5	rs3841324	Reaction time (RT) in the Stroop task	Sex-opposite complex traits	0.406		-1.5421	0.1488	0.3857	0.9945	0.0634	0.2517	-5.507	0	SS	L+	10	386.839	13.48553308	40	449.361	44.50905807	20	440.905	28.46290929	106	396.041	47.50403747	176	30	83	63
19	17	Schneider et al. 2015	CHRNA5	rs3841324	Reaction time (RT) in the Stroop task	Sex-opposite complex traits	0.406		-1.6215	0.1513	0.389	1.0215	0.0636	0.2521	-5.702	0	SS	L+	10	388.231	13.67526974	40	477.066	60.42163925	20	467.993	35.02129666	106	410.661	59.14324734	176	30	83	63
20	17	Schneider et al. 2015	CHRNA5	rs3841324	Reaction time (RT) in the Negative priming task	Sex-opposite complex traits	0.406		-1.675	0.1531	0.3912	0.6299	0.061	0.247	-4.982	0	SS	L+	10	518.274	14.67296834	40	567.311	31.70499582	20	588.083	22.36962405	106	554.399	57.33121644	176	30	83	63
21	18	Cicchetti et al. 2014	OXTR	rs53576	Borderline personality traits after maltreatment	Sex-opposite complex traits	0.738	0.611	-0.3429	0.0078	0.0881	0.2066	0.0074	0.0857	-4.47	0	GG	AG or AA													1070	576	390	79	40,213
22	18	Cicchetti et al. 2014	FKBP5	CATT haplotype	Borderline personality traits after maltreatment	Sex-opposite complex traits			0.2041	0.0077	0.0877	-0.195	0.0073	0.0857	3.254	0.001	0 copies	1 or 2 copies													1070	397
23	27	Kiy et al. 2013	C16orf62 (OXTR)	rs226849	fluid intelligence	Sex-opposite complex traits	0.46		-0.3949	0.0349	0.1869	0.494	0.0329	0.1814	-3.413	0.001	CC or CT	TT													250	54	122	74	66527
24	27	Kiy et al. 2013	C16orf62 (OXTR)	rs226849	face perception	Sex-opposite complex traits	0.46		-0.5819	0.0365	0.1909	0.3498	0.032	0.1788	-3.562	0	CC or CT	TT													250	54	122	74	66527
25	27	Kiy et al. 2013	C16orf62 (OXTR)	rs226849	face memory	Sex-opposite complex traits	0.46		-0.3679	0.0348	0.1864	0.3562	0.032	0.1789	-2.803	0.005	CC or CT	TT													250	54	122	74	66527
26	29	Price et al. 2013	SLC6A4	rs25531	Hippocampal volume	Sex-opposite complex traits	0.39										GG	AG or AA													51	17	27	6	53709
27	43	Herman et al. 2010	SLC6A4	rs25531	Sociopathy (in alcoholics)	Sex-opposite complex traits	0.51										GG	AG or AA													862	208	428	226	53709
28	44	Padmanabhan et al. 2010	PON1	rs3917542	systolic blood pressure S_NIGHT	Sex-opposite complex traits			-0.1047	0.0041	0.0637	0.1129	0.0042	0.0645	-2.402	0.016															1956				42594
29	44	Padmanabhan et al. 2010	PON3	rs17884563	systolic blood pressure S_NIGHT	Sex-opposite complex traits			-0.1482	0.0041	0.0637	0.1061	0.0042	0.0645	-2.804	0.005															1956				1374
30	44	Padmanabhan et al. 2010	EDNRB	rs1335803	systolic blood pressure S_CLIN	Sex-opposite complex traits			-0.1308	0.0041	0.0637	0.1129	0.0042	0.0645	-2.688	0.007															1956				5085
31	44	Padmanabhan et al. 2010	DRD1	rs265974	diastolic blood pressure D_NIGHT	Sex-opposite complex traits			-0.1482	0.0041	0.0637	0.1502	0.0042	0.0646	-3.288	0.001															1956				39123
32	44	Padmanabhan et al. 2010	SLC4A2	rs2303933	diastolic blood pressure D_HOME	Sex-opposite complex traits			-0.1482	0.0041	0.0637	0.1325	0.0042	0.0646	-3.094	0.002															1956				43995
33	44	Padmanabhan et al. 2010	LPL	rs17410577	diastolic blood pressure D_CLIN	Sex-opposite complex traits			-0.1047	0.0041	0.0637	0.1775	0.0042	0.0647	-3.11	0.002															1956				15925
34	48	Shalev et al. 2009	BDNF	rs6265	Psychological Stress	Sex-opposite complex traits	0.149										GG	AG or AA													97	68	29	0	1983
35	57	K�rner et al. 2007	FAS	rs2228305	BMI standard deviation score (children)	Sex-opposite complex traits	0.0312	0.051	-0.552	0.051	0.2259	0.4427	0.0431	0.2075	-3.243	0.001	CT or TT	CC													738	0	15	190	1766
36	61	Fillingim et al. 2005	OPRM1	rs1799971	Pain sensitivity	Sex-opposite complex traits	0.8817	0.777									AA	AG or GG													167	131	36	2	1882
37	19	Liu et al. 2014	PRR3	rs2074503	Graves opthalmopathy in GD	Disease risk/severity	0.3586		0.4397	0.0283	0.1682	-0.2185	0.0072	0.0851	3.492	0	AA or AG	GG													467	57	226	191	41490
38	28	Ljungberg et al. 2013	REN	rs6693954	Central DBP	Sex-opposite complex traits	0.22	0.3	-0.4444	0.0454	0.2132	1.1052	0.1539	0.3923	-3.471	0.001	AA	AT or TT													761	31	256	432	35461
39	35	Sainz et al. 2012	LTA	rs1041981	Colorectal cancer	Disease risk/severity	0.32	0.39	-0.0722	0.0014	0.0368	0.1027	0.0021	0.0453	-2.998	0.003	A	AA or CA													3620	371	1489	1627	31651
40	36	Franck et al. 2012	PPAR	rs1801282	Arterial blood pressure	Disease risk/severity	0.1213	0.07									GG or CG	CC													482	12	93	377	1294
41	37	Ovadia and Shifman 2011	RELN	rs7341475	Schizophrenia risk	Disease risk/severity		0.851	1.2396	0.0795	0.2819	-0.762	0.1341	0.3662	4.332	0	GG	AG or AA													94	46	94		14298
42	38	Press et al. 2011	ESR2	(CA)n repeats	Colon cancer survival	Disease risk/severity			0.2272	0.0092	0.0962	-0.2046	0.0145	0.1205	2.801	0.005	SS or SL	LL													318			91	37462
43	42	Kim et al. 2010	DAO	rs2070586	Schizophrenia risk	Disease risk/severity	0.2729	0.304	0.1982	0.0079	0.0888	-0.2537	0.0082	0.0908	3.559	0	AA or AG	GG													794	61	306	418	40448
44	47	McCarthy et al. 2009	SCARB1	rs9919713	T2DM, fasting glucose	Disease risk/severity	0.04	0.265	0.1865	0.0073	0.0853	-0.2515	0.0049	0.0697	3.976	0	TT or TN	NN													1382				37840
45	58	Sjoberg et al. 2006	SLC6A4	rs25531	Depression	Disease risk/severity	0.4586		0.5404	0.0518	0.2277	-0.3996	0.0346	0.1859	3.198	0.001	SS or SL	LL													200	46	90	62	53709
46	59	Morea et al. 2005	CFTR	rs213950	Infertility in cystic fibrosis	Disease risk/severity	0.417931																								22386				52167
47	60	Wong et al. 2005	APOE	rs429358	Bone mineral density	Disease risk/severity	0.0798																								737	3	97	592	35562
48	67	Dauvilliers et al. 2001	COMT	Long allele	Narcolepsy severity	Disease risk/severity	0.4588		1.3596	0.1504	0.3878	-2.2152	0.2372	0.4871	5.741	0	L	HH	34	4.3	1.0684358	10	5.6	0.284604989	19	5.95	1.627177274	10	3	0.158113883	218	40	112	66	25899
49	1	Carlson et al. 2018	IPMK	rs11142081	Nonsyndromic cleft lip	Disease risk/severity	0.863	0.839	1.2156	0.0088	0.0937	-1.1161	0.0061	0.0783	19.098	0	TT	G													3842	647			42923
50	1	Carlson et al. 2018	IPMK	rs72804706	Nonsyndromic cleft lip	Disease risk/severity	0.898	0.87	-0.816	0.0082	0.0906	2.0665	0.0082	0.0908	-22.473	0	CC	T													3842				1670
51	1	Carlson et al. 2018	IPMK	rs77590619	Nonsyndromic cleft lip	Disease risk/severity	0.744	0.682	-0.8577	0.0082	0.0904	1.2291	0.0065	0.0804	-17.247	0	GG	A													3842				48750
52	56	Gloria-Bottini et al 2007	ACP1	A* allele (CG haplotype)	Allergy	Disease risk/severity																									48
53	25	Youssef et al. 2012	IL-12B	rs3212227	Hepatitis C susceptability	Disease risk/severity	0.3463	0.359									CC	AA or CA													238	29	93	116	4260
54	41	Schuurof et al. 2010	IL-9	rs2069885	RSV severity	Disease risk/severity	0.15		0.1888	0.0087	0.0933	-0.2794	0.0092	0.0957	3.504	0	TT or CT	CC													470				23867
55	54	Gastaldi et al. 2007	FABP2	rs1799883	CV risk marker (plasma fatty acid composition)	Disease risk/severity	0.287																								169	17	82	69	70628
56	55	Peng et al. 2008	NR3C1	GCAG haplotype	Bone mineral density	Disease risk/severity			0.6854	0.1351	0.3676	-0.9029	0.1858	0.4311	2.804	0.005															800
57	49	Lang et al. 2008	NGF	rs6330	Anxiety	Disease risk/severity	0.451		0.4562	0.0324	0.18	-0.4674	0.033	0.1817	3.612	0	CC	CT													337	98	174	65	29977
58	3	Sangalli et al. 2017	RNASEL, miR-146a	AG/AA and C haplotype	Melanoma risk	Disease risk/severity			0.4525	0.0245	0.1564	-0.3553	0.0303	0.174	3.452	0.001															616
